# Rare Variant Aggregation in 148,508 Exomes Identifies Genes Associated with Proxy Alzheimer’s disease/Dementia

**DOI:** 10.1101/2021.10.17.21265070

**Authors:** Douglas P Wightman, Jeanne E Savage, Christiaan A de Leeuw, Iris E Jansen, Danielle Posthuma

## Abstract

Proxy phenotypes allow for the utilization of genetic data from large population cohorts to analyze late-onset diseases by using parental diagnoses as a proxy for genetic disease risk. Proxy phenotypes based on parental diagnosis status have been used in previous studies to identify common variants associated with Alzheimer’s disease. As of yet, proxy phenotypes have not been used to identify genes associated with Alzheimer’s disease through rare variants. Here we show that a proxy Alzheimer’s disease/dementia phenotype can capture known Alzheimer’s disease risk genes through rare variant aggregation. We generated a proxy Alzheimer’s disease/dementia phenotype for 148,508 unrelated individuals of European ancestry in the UK biobank in order to perform exome-wide rare variant aggregation analyses to identify genes associated with proxy Alzheimer’s disease/dementia. We identified four genes significantly associated with the proxy phenotype, three of which were significantly associated with proxy Alzheimer’s disease/dementia in an independent replication cohort consisting of 197,506 unrelated individuals of European ancestry in the UK biobank. All three of the replicated genes have been previously associated with clinically diagnosed Alzheimer’s disease (*SORL1, TREM2*, and *TOMM40/APOE*). We show that proxy Alzheimer’s disease/dementia can be used to identify genes associated with Alzheimer’s disease through rare variant aggregation.
