## Supplementary Tables for "Rare Variant Aggregation in 148,508 Exomes Identifies Genes Associated with Proxy Alzheimer’s disease/Dementia"

### Sheet: Supp T1
Supplementary Table 1: Genomic inflation factors of each of the variant aggregation analyses
Lambda	HiC pLOF	pLOF	pLOF+REVEL	pLOF+missense	Synonymous only
SKAT-O	0.907977	0.922426	0.927871	0.944369	0.912391
Nsnps	131192	246005	849567	3711893	1646697

### Sheet: Supp T2
Supplementary Table 2: The significance values of the significant genes in the variant aggregation analyses after conditioning on APOE e4 status
Gene	P	Nsnps
LOF+missense
SORL1	6.73E-07**	782
TREM2	1.09E-11**	117
TOMM40	4.28E-02	119
LOF+REVEL>50
HEXA	3.63E-07**	121
SORL1	1.71E-09**	279
Significant after Bonferroni correction for number of genes across all analyses **

### Sheet: Supp T3
Supplementary Table 3: The SKAT-O analysis with the variants of interest (P<1x10-4) excluded, with MAC<5 excluded, and with the singletons (variants only present in a single individual) excluded. Original represents the results from the SKAT-O analysis where this gene was the most significant. No singletons represents the same SKAT-O analysis as original except with all singletons that map to the…
Discovery
	pLOF+missense				pLOF+REVEL>50
	TREM2		TOMM40		SORL1		HEXA
	P-value	Nvariants	P-value	Nvariants	P-value	Nvariants	P-value	Nvariants
Original	2.45e-11	117	2.39e-10	119	1.75e-09	279	2.13e-07	121
No Singletons	3.48e-11	77	2.38e-10	52	1.29e-07	125	3.41e-07	68
No VOI	0.013	114	0.87	118	0.00018	275	0.099	118
MAC>=5	1.84e-10	45	2.19e-10	19	1.45e-05	53	4.64e-08	29
Replication
	pLOF+missense				pLOF+REVEL>50
	TREM2		TOMM40		SORL1		HEXA
	P-value	Nvariants	P-value	Nvariants	P-value	Nvariants	P-value	Nvariants
Original	7.31e-08	158	1.37e-11	142	3.64e-07	340	0.525636	157
No Singletons	6.04e-08	82	1.39e-11	71	5.65e-06	173	0.518382	84
MAC>=5	3.6e-08	48	1.38e-11	27	0.00117407	56	0.381604	35

### Sheet: Supp T4
Supplementary Table 4: A) moderately associated variants (P<1x10-4) from significant genes in the discovery variant aggregation analyses. B) moderately associated variants (P<1x10-4) from significant genes in the replication variant aggregation analyses.
A)
SNP	CHR	BP	A1	A2	N	BETA	SE	P	MAF	GENE	Variant category	rsID	MEAN_DEPTH	VAR_DEPTH	Missing genotype calls	Missing rate	Allele Quality (phred scale)	REVEL	P-value in Replication	MAF in Replication
15:72350584:A_G	15	72350584	A	G	148508	0.04414	0.009299	2.069e-06	0.003879	HEXA	REVELover50	rs121907970	17.5334	13.9236	0	0	58	0.925	0.4644	0.003787
15:72344078:C_G	15	72344078	G	C	148506	1.383	0.3154	1.155e-05	3.367e-06	HEXA	pLOF	NA	17.2365	5.87452	2	1.347e-05	48	NA	NA	NA
15:72347715:A_G	15	72347715	G	A	148508	1.377	0.3154	1.26e-05	3.367e-06	HEXA	REVELover50	rs2088635643	17.0564	5.07051	0	0	49	0.935	NA	NA
19:44900801:C_T	19	44900801	T	C	148508	0.08696	0.01394	4.426e-10	0.001731	TOMM40	Missense	rs142412517	27.5676	76.2972	0	0	52	0.238	5.053e-12	0.00181
6:41161514:C_T	6	41161514	T	C	148500	0.0622	0.01044	2.549e-09	0.003081	TREM2	Missense	rs75932628	17.3828	22.2253	8	5.387e-05	50	0.335	8.707e-07	0.003278
6:41161292:A_C	6	41161292	C	A	148507	1.413	0.3154	7.472e-06	3.367e-06	TREM2	REVELover50	NA	17.0565	5.17225	1	6.734e-06	36	0.562	0.07863	1.266e-05
6:41161469:C_T	6	41161469	T	C	148508	0.02407	0.005889	4.373e-05	0.009787	TREM2	Missense	rs143332484	18.3338	99.853	0	0	48	0.039	0.0001303	0.009947
11:121543667:C_T	11	121543667	T	C	148508	1.018	0.223	4.993e-06	6.734e-06	SORL1	REVELover50	rs780053569	17.9153	9.22743	0	0	47	0.592	NA	NA
11:121520795:A_G	11	121520795	A	G	148508	1.386	0.3154	1.12e-05	3.367e-06	SORL1	pLOF	NA	17.4347	6.6751	0	0	46	NA	NA	NA
11:121625209:C_G	11	121625209	G	C	148507	0.4536	0.1115	4.754e-05	2.693e-05	SORL1	REVELover50	rs139351633	17.4126	6.75047	1	6.734e-06	48	0.607	0.07257	2.532e-05
11:121625107:A_T	11	121625107	T	A	148496	0.03684	0.009457	9.809e-05	0.003768	SORL1	REVELover50	rs140327834	17.2743	7.25783	12	8.08e-05	51	0.568	0.01285	0.00397
B)
SNP	CHR	BP	A1	A2	N	BETA	SE	P	MAF	GENE	Variant category	REVEL	rsID
6:41158884:T:C	6	41158884	C	T	197506	1.408	0.3001	2.69e-06	2.53e-06	TREM2	Missense	0.062	NA
6:41159883:C:T	6	41159883	T	C	197506	1.433	0.3001	1.79e-06	2.53e-06	TREM2	pLOF	NA	NA
6:41161514:C:T	6	41161514	T	C	197505	0.04104	0.008344	8.71e-07	0.003278	TREM2	Missense	0.335	rs75932628
6:41161557:G:A	6	41161557	A	G	197506	0.3143	0.07073	8.86e-06	4.56e-05	TREM2	pLOF	NA	rs104894002
11:121470005:A:T	11	121470005	T	A	197343	1.453	0.3001	1.29e-06	2.53e-06	SORL1	pLOF	NA	NA
11:121520764:C:T	11	121520764	T	C	197501	0.6547	0.15	1.28e-05	1.01e-05	SORL1	REVEL	0.687	rs1200389078
11:121574273:C:T	11	121574273	T	C	197501	1.436	0.3001	1.72e-06	2.53e-06	SORL1	REVEL	0.858	rs267602736
11:121591129:T:C	11	121591129	C	T	197506	1.434	0.3001	1.77e-06	2.53e-06	SORL1	REVEL	0.882	NA
19:44891670:G:C	19	44891670	C	G	197506	1.451	0.3002	1.34e-06	2.53e-06	TOMM40	Missense	0.153	rs1969468535
19:44900801:C:T	19	44900801	T	C	197506	0.07753	0.01123	5.05e-12	0.00181	TOMM40	Missense	0.238	rs142412517

### Sheet: Supp T5
Supplementary Table 5: The variant aggregation results from the four variant categories genes identified in previous rare variant analyses AD. Genes which failed cumulative allele frequency (<0.0001) filtering are highlighted in red.
Gene	LOFTEE P	LOFTEE Nvariants	LOF P	LOF Nvariants	LOF+REVEL P	LOF+REVEL Nvariants	LOF+missense P	LOF+missense Nvariants
ABCA7	0.0195214	72	0.0121686	81	0.00167043	458	0.00155332	1036
APOE	CAF=(3.70E-05)	4	(CAF=8.75E-05)	12	0.0199234	50	0.00431122	160
ABI3	(CAF=1.35E-05)	4	(CAF=4.38E-05)	5	0.162214	21	0.0327738	132
PSEN1	0.311163	6	0.272991	9	0.067201	99	0.0399053	113
PLCG2	(CAF=3.70E-05)	10	0.602645	17	0.358392	128	0.179876	556
CLU	(CAF=3.70E-05)	6	(CAF=5.72E-05)	9	(CAF=8.0805e-05)	14	0.301043	175
APP	0.557891	10	0.51813	11	0.228164	129	0.528721	267
AKAP9	0.168431	125	0.276782	140	0.216146	145	0.63604	1248
UNC5C	(CAF=4.38E-05)	9	0.525113	18	0.494495	94	0.675404	319
NOTCH3	(CAF=8.42E-05)	23	0.906763	31	0.663052	335	0.825687	853
PSEN2	(CAF=7.41E-05)	6	0.382469	9	0.633582	116	0.879347	157
BIN1	(CAF=3.03E-05)	7	(CAF=9.09E-05)	11	0.15568	28	0.892871	210
PLD3	(CAF=6.06E-05)	10	(CAF=6.40E-05)	11	0.563359	49	1	210
ADAM10	(CAF=1.35E-05)	4	(CAF=5.05E-05)	9	0.0156775	36	0.0234394	190

### Sheet: Supp T6
Supplementary Table 6: The amino acid subsitutions mentioned in the text and their corresponding ensembl transcript ID and name.
Variant	Gene	AminoSub	Transcript ID	Protein_coding	GeneTableLink	Transcript Name
15_72344078_C/G	HEXA	p.*530S	ENST00000268097.10	1	https://www.ensembl.org/Homo_sapiens/Gene/Summary?db=core;g=ENSG00000213614;r=15:72340924-72376420	HEXA-201
15_72344078_C/G	HEXA	p.*541S	ENST00000566304.5	1	https://www.ensembl.org/Homo_sapiens/Gene/Summary?db=core;g=ENSG00000213614;r=15:72340924-72376420	HEXA-206
15_72350584_G/A	HEXA	p.R247W	ENST00000567027.6	0	https://www.ensembl.org/Homo_sapiens/Gene/Summary?db=core;g=ENSG00000213614;r=15:72340924-72376420	NA
15_72350584_G/A	HEXA	p.R247W	ENST00000567159.5	1	https://www.ensembl.org/Homo_sapiens/Gene/Summary?db=core;g=ENSG00000213614;r=15:72340924-72376420	HEXA-209
15_72350584_G/A	HEXA	p.R247W	ENST00000569410.5	0	https://www.ensembl.org/Homo_sapiens/Gene/Summary?db=core;g=ENSG00000213614;r=15:72340924-72376420	NA
15_72350584_G/A	HEXA	p.R247W	ENST00000683463.1	0	https://www.ensembl.org/Homo_sapiens/Gene/Summary?db=core;g=ENSG00000213614;r=15:72340924-72376420	NA
15_72350584_G/A	HEXA	p.R247W	ENST00000683681.1	0	https://www.ensembl.org/Homo_sapiens/Gene/Summary?db=core;g=ENSG00000213614;r=15:72340924-72376420	NA
15_72350584_G/A	HEXA	p.R247W	ENST00000683853.1	0	https://www.ensembl.org/Homo_sapiens/Gene/Summary?db=core;g=ENSG00000213614;r=15:72340924-72376420	NA
15_72350584_G/A	HEXA	p.R247W	ENST00000683860.1	0	https://www.ensembl.org/Homo_sapiens/Gene/Summary?db=core;g=ENSG00000213614;r=15:72340924-72376420	NA
15_72350584_G/A	HEXA	p.R247W	ENST00000683884.1	1	https://www.ensembl.org/Homo_sapiens/Gene/Summary?db=core;g=ENSG00000213614;r=15:72340924-72376420	HEXA-239
15_72350584_G/A	HEXA	p.R247W	ENST00000684041.1	0	https://www.ensembl.org/Homo_sapiens/Gene/Summary?db=core;g=ENSG00000213614;r=15:72340924-72376420	NA
15_72350584_G/A	HEXA	p.R247W	ENST00000684125.1	0	https://www.ensembl.org/Homo_sapiens/Gene/Summary?db=core;g=ENSG00000213614;r=15:72340924-72376420	NA
15_72350584_G/A	HEXA	p.R247W	ENST00000684263.1	0	https://www.ensembl.org/Homo_sapiens/Gene/Summary?db=core;g=ENSG00000213614;r=15:72340924-72376420	NA
15_72350584_G/A	HEXA	p.R247W	ENST00000684415.1	0	https://www.ensembl.org/Homo_sapiens/Gene/Summary?db=core;g=ENSG00000213614;r=15:72340924-72376420	NA
15_72350584_G/A	HEXA	p.R247W	ENST00000684520.1	1	https://www.ensembl.org/Homo_sapiens/Gene/Summary?db=core;g=ENSG00000213614;r=15:72340924-72376420	HEXA-247
15_72350584_G/A	HEXA	p.R258W	ENST00000566304.5	1	https://www.ensembl.org/Homo_sapiens/Gene/Summary?db=core;g=ENSG00000213614;r=15:72340924-72376420	HEXA-206
15_72347715_A/G	HEXA	p.W373R	ENST00000268097.10	1	https://www.ensembl.org/Homo_sapiens/Gene/Summary?db=core;g=ENSG00000213614;r=15:72340924-72376420	HEXA-201
15_72347715_A/G	HEXA	p.W373R	ENST00000567159.5	1	https://www.ensembl.org/Homo_sapiens/Gene/Summary?db=core;g=ENSG00000213614;r=15:72340924-72376420	HEXA-209
15_72347715_A/G	HEXA	p.W373R	ENST00000683681.1	0	https://www.ensembl.org/Homo_sapiens/Gene/Summary?db=core;g=ENSG00000213614;r=15:72340924-72376420	NA
15_72347715_A/G	HEXA	p.W373R	ENST00000683860.1	0	https://www.ensembl.org/Homo_sapiens/Gene/Summary?db=core;g=ENSG00000213614;r=15:72340924-72376420	NA
15_72347715_A/G	HEXA	p.W373R	ENST00000683884.1	1	https://www.ensembl.org/Homo_sapiens/Gene/Summary?db=core;g=ENSG00000213614;r=15:72340924-72376420	HEXA-239
15_72347715_A/G	HEXA	p.W373R	ENST00000684041.1	0	https://www.ensembl.org/Homo_sapiens/Gene/Summary?db=core;g=ENSG00000213614;r=15:72340924-72376420	NA
15_72347715_A/G	HEXA	p.W373R	ENST00000684520.1	1	https://www.ensembl.org/Homo_sapiens/Gene/Summary?db=core;g=ENSG00000213614;r=15:72340924-72376420	HEXA-247
15_72347715_A/G	HEXA	p.W384R	ENST00000566304.5	1	https://www.ensembl.org/Homo_sapiens/Gene/Summary?db=core;g=ENSG00000213614;r=15:72340924-72376420	HEXA-206
11_121543667_C/T	SORL1	p.S602L	ENST00000260197.12	1	https://www.ensembl.org/Homo_sapiens/Transcript/Summary?db=core;g=ENSG00000137642;r=11:121452314-121633763;t=ENST00000260197	SORL1-201
11_121520795_G/A	SORL1	p.W450*	ENST00000260197.12	1	https://www.ensembl.org/Homo_sapiens/Transcript/Summary?db=core;g=ENSG00000137642;r=11:121452314-121633763;t=ENST00000260197	SORL1-201
19_44900801_C/T	TOMM40	p.R239W	ENST00000252487.9	1	https://www.ensembl.org/Homo_sapiens/Transcript/Summary?db=core;g=ENSG00000130204;r=19:44891231-44903686;t=ENST00000592434	TOMM40-201
19_44900801_C/T	TOMM40	p.R239W	ENST00000405636.6	1	https://www.ensembl.org/Homo_sapiens/Transcript/Summary?db=core;g=ENSG00000130204;r=19:44891231-44903686;t=ENST00000592434	TOMM40-202
19_44900801_C/T	TOMM40	p.R239W	ENST00000426677.7	1	https://www.ensembl.org/Homo_sapiens/Transcript/Summary?db=core;g=ENSG00000130204;r=19:44891231-44903686;t=ENST00000592434	TOMM40-203
19_44900801_C/T	TOMM40	p.R239W	ENST00000592434.5	1	https://www.ensembl.org/Homo_sapiens/Transcript/Summary?db=core;g=ENSG00000130204;r=19:44891231-44903686;t=ENST00000592434	TOMM40-207
6_41161292_A/C	TREM2	p.L121R	ENST00000338469.3	1	https://www.ensembl.org/Homo_sapiens/Transcript/Summary?db=core;g=ENSG00000095970;r=6:41158506-41163103;t=ENST00000373122	TREM2-201
6_41161292_A/C	TREM2	p.L121R	ENST00000373113.8	1	https://www.ensembl.org/Homo_sapiens/Transcript/Summary?db=core;g=ENSG00000095970;r=6:41158506-41163103;t=ENST00000373122	TREM2-202
6_41161292_A/C	TREM2	p.L121R	ENST00000373122.8	1	https://www.ensembl.org/Homo_sapiens/Transcript/Summary?db=core;g=ENSG00000095970;r=6:41158506-41163103;t=ENST00000373122	TREM2-203
6_41161514_C/T	TREM2	p.R47H	ENST00000338469.3	1	https://www.ensembl.org/Homo_sapiens/Transcript/Summary?db=core;g=ENSG00000095970;r=6:41158506-41163103;t=ENST00000373122	TREM2-201
6_41161514_C/T	TREM2	p.R47H	ENST00000373113.8	1	https://www.ensembl.org/Homo_sapiens/Transcript/Summary?db=core;g=ENSG00000095970;r=6:41158506-41163103;t=ENST00000373122	TREM2-202
6_41161514_C/T	TREM2	p.R47H	ENST00000373122.8	1	https://www.ensembl.org/Homo_sapiens/Transcript/Summary?db=core;g=ENSG00000095970;r=6:41158506-41163103;t=ENST00000373122	TREM2-203
6_41161469_C/T	TREM2	p.R62H	ENST00000338469.3	1	https://www.ensembl.org/Homo_sapiens/Transcript/Summary?db=core;g=ENSG00000095970;r=6:41158506-41163103;t=ENST00000373122	TREM2-201
6_41161469_C/T	TREM2	p.R62H	ENST00000373113.8	1	https://www.ensembl.org/Homo_sapiens/Transcript/Summary?db=core;g=ENSG00000095970;r=6:41158506-41163103;t=ENST00000373122	TREM2-202
6_41161469_C/T	TREM2	p.R62H	ENST00000373122.8	1	https://www.ensembl.org/Homo_sapiens/Transcript/Summary?db=core;g=ENSG00000095970;r=6:41158506-41163103;t=ENST00000373122	TREM2-203

### Sheet: Supp T7
Supplementary Table 7: The QC metrics of HEXA pLOF+REVEL>50 variants
SNP	A1	A2	MAF	N_MISS	F_MISS	Mean depth	Depth variance	Tested Allele Quality (phred scale)
15:72344078:C_G	G	C	3.367e-06	2	1.347e-05	17.2365	5.87452	48
15:72344093:C_T	C	T	3.367e-06	2	1.347e-05	17.3434	6.40957	42
15:72344102:A_C	A	C	3.367e-06	0	0	17.3583	6.45517	46
15:72344108:C_T	T	C	3.367e-06	2	1.347e-05	17.3683	6.5548	43
15:72344120:A_G	A	G	6.734e-06	0	0	17.3642	6.56615	48
15:72344121:G_T	T	G	3.367e-06	0	0	17.3602	6.50515	47
15:72345458:C_T	T	C	6.734e-06	0	0	36.7689	107.007	48
15:72345461:C_CG	C	CG	3.367e-06	5	3.367e-05	36.7674	107.035	42
15:72345462:A_G	A	G	1.683e-05	1	6.734e-06	36.7674	107.035	50
15:72345472:C_CA	C	CA	1.01e-05	0	0	36.7638	107.046	54
15:72345476:C_T	T	C	7.07e-05	0	0	36.7647	107.128	53
15:72345477:A_G	A	G	6.734e-06	0	0	36.7612	107.004	51
15:72345481:A_C	C	A	3.367e-06	0	0	36.7605	107.014	50
15:72345482:C_T	C	T	0.0002087	0	0	36.7647	107.19	53
15:72345485:C_G	C	G	3.367e-06	0	0	36.7545	106.878	50
15:72345486:C_G	G	C	3.367e-06	0	0	36.7538	106.893	46
15:72345528:C_T	T	C	6.734e-06	0	0	36.7252	106.865	46
15:72345533:A_G	G	A	3.367e-06	0	0	36.7204	106.874	46
15:72345537:C_T	T	C	3.367e-05	1	6.734e-06	36.7144	106.968	49
15:72345550:C_G	G	C	3.367e-06	1	6.734e-06	36.7003	107.152	40
15:72346234:C_G	G	C	2.357e-05	8	5.387e-05	17.3723	6.57066	47
15:72346235:A_C	A	C	3.367e-06	3	2.02e-05	17.3782	6.50848	41
15:72346257:C_T	C	T	6.734e-06	0	0	17.5652	7.07655	49
15:72346263:C_T	T	C	0.000101	1	6.734e-06	17.5899	7.297	50
15:72346267:A_T	T	A	3.367e-06	6	4.04e-05	17.6003	7.30992	44
15:72346269:A_G	G	A	6.734e-06	1	6.734e-06	17.5996	7.2631	47
15:72346286:A_G	A	G	3.367e-06	1	6.734e-06	17.6039	7.30314	43
15:72346292:C_T	T	C	3.367e-06	0	0	17.5897	7.14759	38
15:72346545:C_T	T	C	3.367e-06	0	0	19.4997	15.4758	48
15:72346548:C_CTA	C	CTA	6.397e-05	8	5.387e-05	19.5394	15.858	44
15:72346555:C_G	C	G	3.367e-06	6	4.04e-05	19.2121	20.7889	42
15:72346569:C_T	T	C	1.347e-05	1	6.734e-06	19.1705	20.3398	50
15:72346579:G_GGATA	GGATA	G	0.000468	3	2.02e-05	19.147	20.2231	49
15:72346593:C_G	C	G	1.01e-05	0	0	19.0854	19.3605	44
15:72346597:C_G	G	C	4.714e-05	0	0	19.0711	19.2529	52
15:72346604:C_G	C	G	3.367e-06	0	0	19.0448	19.0421	44
15:72346608:A_G	G	A	3.367e-06	0	0	19.0328	18.9436	41
15:72346620:A_G	A	G	6.734e-06	2	1.347e-05	18.9113	17.5299	53
15:72346626:C_T	T	C	6.734e-06	1	6.734e-06	18.8517	17.0196	48
15:72346668:G_T	T	G	2.02e-05	0	0	18.6334	14.2609	48
15:72346680:A_G	A	G	2.693e-05	1	6.734e-06	18.6195	14.1479	48
15:72346685:A_C	C	A	3.367e-06	0	0	18.6083	14.009	49
15:72346686:C_T	T	C	3.367e-06	1	6.734e-06	18.6037	13.9628	38
15:72346691:A_G	G	A	6.734e-06	0	0	18.5898	13.8473	48
15:72346693:C_G	C	G	0.0001178	2	1.347e-05	18.5859	13.8302	53
15:72346697:A_G	A	G	6.734e-06	0	0	18.5641	13.5724	50
15:72347687:G_T	G	T	1.01e-05	7	4.714e-05	16.9855	4.75917	44
15:72347690:A_T	T	A	3.367e-06	6	4.04e-05	17.0146	4.94923	37
15:72347696:C_T	C	T	3.367e-06	2	1.347e-05	17.0284	4.89009	45
15:72347699:C_T	C	T	3.367e-06	0	0	17.0327	4.88959	46
15:72347715:A_G	G	A	3.367e-06	0	0	17.0564	5.07051	49
15:72347723:C_T	C	T	1.683e-05	0	0	17.0614	5.15494	46
15:72347744:A_T	T	A	8.417e-05	2	1.347e-05	17.0511	5.11735	45
15:72347745:A_C	A	C	8.418e-05	9	6.06e-05	17.0508	5.16378	43
15:72348047:C_T	T	C	0.001008	136	0.0009158	19.6634	23.086	49
15:72348088:C_T	T	C	2.357e-05	5	3.367e-05	18.7419	12.1271	48
15:72348089:G_T	T	G	3.367e-06	7	4.714e-05	18.7361	12.1396	41
15:72348093:C_G	G	C	6.734e-06	3	2.02e-05	18.6992	12.007	43
15:72348105:A_G	G	A	3.367e-06	19	0.0001279	18.5407	11.8707	51
15:72349098:A_C	A	C	6.734e-06	1	6.734e-06	17.3288	6.22245	45
15:72349118:C_T	C	T	1.347e-05	5	3.367e-05	17.3901	6.55471	46
15:72349125:C_G	G	C	6.734e-06	3	2.02e-05	17.3821	6.4113	43
15:72349134:C_CAG	C	CAG	3.367e-06	5	3.367e-05	17.3554	6.20006	50
15:72349138:G_T	T	G	3.367e-06	1	6.734e-06	17.3712	6.38291	37
15:72349152:A_C	C	A	3.367e-06	4	2.693e-05	17.341	6.16318	48
15:72349158:G_T	G	T	3.367e-06	4	2.693e-05	17.3229	6.09216	44
15:72349172:A_T	A	T	6.734e-06	6	4.04e-05	17.2753	5.95009	44
15:72349172:C_T	C	T	3.367e-06	7	4.714e-05	17.2753	5.95009	46
15:72349180:A_T	T	A	3.367e-06	6	4.04e-05	17.2987	6.0402	41
15:72349200:A_G	A	G	6.734e-06	2	1.347e-05	17.3648	6.30636	52
15:72349212:C_CAG	CAG	C	6.734e-06	2	1.347e-05	17.393	6.42369	43
15:72349229:A_G	A	G	3.368e-06	34	0.0002289	17.3901	6.44253	44
15:72349231:C_G	C	G	6.734e-06	0	0	17.3885	6.41027	48
15:72349251:C_T	T	C	3.367e-06	3	2.02e-05	17.318	6.14819	37
15:72349253:C_G	C	G	6.734e-06	6	4.04e-05	17.3141	6.21965	46
15:72349259:C_T	T	C	6.734e-06	5	3.367e-05	17.2415	5.95811	41
15:72350518:C_T	T	C	5.387e-05	0	0	17.292	5.99541	52
15:72350532:A_G	G	A	3.367e-06	0	0	17.2974	5.95422	36
15:72350535:G_T	T	G	3.367e-06	0	0	17.298	5.9431	37
15:72350536:C_T	C	T	3.367e-06	0	0	17.297	5.93669	40
15:72350548:C_T	C	T	1.01e-05	1	6.734e-06	17.2983	5.92711	49
15:72350577:C_T	T	C	3.367e-06	0	0	17.309	5.99834	37
15:72350578:A_G	A	G	0.00033	1	6.734e-06	17.3265	6.56564	53
15:72350583:C_T	T	C	6.734e-06	0	0	17.3136	6.0914	43
15:72350584:A_G	A	G	0.003879	0	0	17.5334	13.9236	58
15:72350587:A_C	A	C	1.347e-05	3	2.02e-05	17.328	6.25284	43
15:72350599:A_C	A	C	1.01e-05	1	6.734e-06	17.3183	6.08978	40
15:72350637:G_GGGTT	G	GGGTT	3.367e-06	1	6.734e-06	17.3144	5.97662	47
15:72351132:C_T	T	C	1.011e-05	94	0.000633	15.4531	7.61128	44
15:72351133:A_C	A	C	6.736e-06	55	0.0003704	15.5707	7.24382	44
15:72351147:C_T	T	C	3.367e-06	28	0.0001885	16.4208	6.22188	47
15:72351167:C_T	C	T	3.367e-06	17	0.0001145	17.1611	6.39864	48
15:72351199:C_G	C	G	3.367e-06	12	8.08e-05	17.2434	6.45777	41
15:72351208:C_G	C	G	6.735e-06	38	0.0002559	17.0882	6.46989	46
15:72351224:A_G	A	G	1.684e-05	46	0.0003097	16.6539	6.68466	47
15:72351228:C_T	C	T	6.734e-06	16	0.0001077	16.4821	6.82296	44
15:72353105:C_T	T	C	7.407e-05	5	3.367e-05	17.469	7.11284	53
15:72353106:A_G	A	G	6.734e-06	7	4.714e-05	17.4692	7.03362	54
15:72353126:C_G	G	C	3.367e-06	1	6.734e-06	17.5382	7.28899	41
15:72353127:C_G	G	C	3.367e-06	1	6.734e-06	17.5272	7.14797	40
15:72353130:A_G	A	G	3.367e-05	6	4.04e-05	17.5346	7.35242	50
15:72353141:A_C	A	C	3.03e-05	11	7.407e-05	17.4631	7.24877	51
15:72353141:C_T	T	C	3.367e-06	19	0.0001279	17.4631	7.24877	40
15:72353172:T_TA	T	TA	1.011e-05	97	0.0006532	16.1759	6.75195	46
15:72353174:A_C	C	A	6.736e-06	62	0.0004175	16.1313	7.17463	42
15:72353729:C_T	C	T	3.367e-06	14	9.427e-05	17.2055	7.22187	39
15:72355561:C_T	T	C	3.368e-06	31	0.0002087	16.0981	6.51875	45
15:72355562:A_G	A	G	7.409e-05	38	0.0002559	16.1192	6.6206	53
15:72356542:A_G	G	A	3.367e-06	0	0	17.4579	6.35013	43
15:72356586:C_G	G	C	2.02e-05	1	6.734e-06	17.4736	6.48783	49
15:72375740:C_T	T	C	2.693e-05	0	0	19.5833	19.1413	47
15:72375777:A_G	A	G	3.367e-06	0	0	19.6245	19.8264	42
15:72375782:A_G	A	G	6.734e-06	1	6.734e-06	19.6543	20.2964	47
15:72375804:C_CG	C	CG	3.367e-06	0	0	19.6931	20.8634	43
15:72375839:G_T	G	T	2.693e-05	0	0	19.7213	21.47	45
15:72375901:A_C	A	C	1.01e-05	0	0	19.7478	22.2321	50
15:72375953:C_T	T	C	6.734e-06	0	0	19.7757	23.0115	43
15:72375956:A_AGCCT	A	AGCCT	3.367e-06	9	6.06e-05	19.7797	23.3118	40
15:72375963:A_G	G	A	0.0003198	0	0	19.8188	25.8522	51
15:72375971:A_C	C	A	3.367e-06	4	2.693e-05	23.131	162.93	42
15:72375971:A_G	G	A	1.347e-05	1	6.734e-06	23.131	162.93	43

### Sheet: Supp T8
Supplementary Table 8: The FDR genes included in the FUMA gene2func analysis
GENE	P	MarkerN	MarkerNTEST	genename	FDR	P_APOEconditioned	MarkerNTEST_NoSingletons	P_NoSingletons	MarkerNTEST_MAC5+	P_MAC5+	Category	ReplicationP	ReplicationNvariants
ENSG00000137642	1.75e-09	279	279	SORL1	2.8e-05	1.71e-09	125	1.29e-07	53	1.45e-05	pLOF+REVEL	3.64e-07	340
ENSG00000213614	2.13e-07	121	121	HEXA	0.0017086	3.63e-07	68	3.41e-07	29	4.64e-08	pLOF+REVEL	0.525636	157
ENSG00000107829	6.47e-06	38	38	FBXW4	0.0345094	1.01e-05	20	3.93e-06	10	4.93e-06	pLOF+REVEL	0.489327	52
ENSG00000186190	1.8e-05	13	13	BPIFB3	0.0721542	3.12e-05	8	5.92e-06	3	0.0569792	pLOF+REVEL	0.287938	26
ENSG00000122254	2.39e-05	37	37	HS3ST2	0.0764034	2.31e-05	11	2.25e-05	1	0.647824	pLOF+REVEL	0.69012	34
ENSG00000095970	2.45e-11	117	117	TREM2	4.51e-07	1.09e-11	77	3.48e-11	45	1.84e-10	pLOF+missense	7.31e-08	158
ENSG00000130204	2.39e-10	119	119	TOMM40	2.2e-06	0.0427971	52	2.38e-10	19	2.19e-10	pLOF+missense	1.37e-11	142
ENSG00000137642	2.58e-06	782	782	SORL1	0.0141441	6.73e-07	420	1.3e-05	192	0.00013	pLOF+missense	0.00600836	940
ENSG00000213614	3.82e-06	196	196	HEXA	0.0141441	8.97e-06	105	3.77e-06	50	2.57e-06	pLOF+missense	0.530807	248
ENSG00000103429	3.84e-06	154	154	BFAR	0.0141441	4.28e-06	68	4.4e-06	38	2.9e-06	pLOF+missense	0.385351	181
ENSG00000073008	2.31e-05	158	158	PVR	0.0709328	0.360329	87	2.29e-05	39	2.19e-05	pLOF+missense	NA	NA

### Sheet: Supp T9
Supplementary Table 9: MSigDB v7.0 gene-set analysis results
geneset	P.value	N.Marker.All	N.Marker.Test	PnoAPOE	Nvariants NoAPOE	PnoSigGenes	Nvariants noSigGenes
GO_bp:go_autophagic_cell_death	2.16e-10	836	836	2.16e-10	836	0.543	719
GO_bp:go_positive_regulation_of_microglial_cell_migration	2.37e-10	589	589	2.37e-10	589	0.359	472
GO_bp:go_positive_regulation_of_amyloid_beta_clearance	4.19e-10	2875	2875	4.19e-10	2875	0.055	2758
GO_mf:go_apolipoprotein_a_i_binding	1.58e-09	1345	1345	1.58e-09	1345	0.306	1228
GO_bp:go_regulation_of_inward_rectifier_potassium_channel_activity	1.07e-08	401	401	1.07e-08	401	0.179	284
GO_bp:go_regulation_of_amyloid_beta_clearance	2.27e-08	4266	4266	2.78e-07	3948	0.156	3831
GO_bp:go_microglial_cell_migration	6.19e-08	840	840	6.19e-08	840	0.688	723
GO_bp:go_regulation_of_antigen_processing_and_presentation_of_peptide_or_polysaccharide_antigen_via_mhc_class_ii	9.1e-08	705	705	9.1e-08	705	0.604	588
GO_bp:go_positive_regulation_of_astrocyte_activation	9.65e-08	1171	1171	9.65e-08	1171	0.523	1054
GO_mf:go_high_density_lipoprotein_particle_binding	1.55e-07	2324	2324	1.55e-07	2324	0.193	2207
GO_bp:go_regulation_of_resting_membrane_potential	2.7e-07	1336	1336	1.56e-07	1097	0.773	980
GO_bp:go_positive_regulation_of_antigen_processing_and_presentation	2.81e-07	1576	1576	2.81e-07	1576	0.2	1459
GO_bp:go_positive_regulation_of_atp_biosynthetic_process	3.69e-07	1279	1279	3.69e-07	1279	0.193	1162
GO_bp:go_regulation_of_cd40_signaling_pathway	3.87e-07	1987	1987	3.87e-07	1987	0.465	1870
GO_bp:go_cd40_signaling_pathway	4.46e-07	2554	2554	4.46e-07	2554	0.345	2437
GO_bp:go_cellular_response_to_peptidoglycan	4.6e-07	1147	1147	4.6e-07	1147	0.325	1030
GO_bp:go_regulation_of_antigen_processing_and_presentation_of_peptide_antigen	5.9e-07	661	661	5.9e-07	661	0.571	544
GO_bp:go_positive_regulation_of_glial_cell_migration	6.27e-07	2518	2518	6.27e-07	2518	0.762	2401
GO_bp:go_positive_regulation_of_astrocyte_differentiation	1.03e-06	3510	3510	1.03e-06	3510	0.193	3393
GO_bp:go_calmodulin_dependent_kinase_signaling_pathway	1.09e-06	2481	2481	1.09e-06	2481	0.379	2364
GO_bp:go_regulation_of_atp_biosynthetic_process	1.19e-06	1985	1985	1.19e-06	1985	0.112	1868
GO_mf:go_peptidoglycan_binding	1.21e-06	2694	2694	1.25e-06	2608	0.506	2491
GO_bp:go_positive_regulation_of_macrophage_migration	1.48e-06	2756	2756	1.29e-06	2567	0.682	2450
GO_bp:go_regulation_of_microglial_cell_activation	1.58e-06	5590	5590	1.25e-06	5432	0.102	5315
GO_bp:go_leukocyte_activation_involved_in_inflammatory_response	1.59e-06	7955	7955	1.19e-06	7797	0.034	7680
GO_bp:go_regulation_of_chemokine_mediated_signaling_pathway	2.02e-06	2296	2296	2.02e-06	2296	1	2179
GO_bp:go_positive_regulation_of_voltage_gated_potassium_channel_activity	2.03e-06	3167	3167	2.03e-06	3167	0.465	3050
GO_bp:go_response_to_peptidoglycan	2.21e-06	2320	2320	2.07e-06	2162	0.142	2045
GO_bp:go_astrocyte_activation	2.9e-06	4997	4997	1.73e-06	4839	0.033	4722
GO_bp:go_negative_regulation_of_metallopeptidase_activity	3.05e-06	1358	1358	3.05e-06	1358	0.143	576
GO_bp:go_regulation_of_astrocyte_activation	3.11e-06	1734	1734	2.03e-06	1576	0.729	1459
GO_bp:go_regulation_of_antigen_processing_and_presentation	4.07e-06	2883	2883	4.07e-06	2883	0.777	2766
GO_bp:go_positive_regulation_of_microglial_cell_activation	4.19e-06	3134	3134	4.19e-06	3134	0.5	3017

### Sheet: Supp T10
Supplementary Table 10: A) The variant aggregation results from the four variant categories across genes identified in a previous common variant AD GWAS (Bellenguez et al. 2022). B) gene-set analysis results using genes from locus definition from Table 1 of Bellenguez et al. (2022). C) gene-set analysis results from implicated gene from Table 2 of Bellenguez et al. (2022).
A)
ENSG	Gene	LOFTEE P	LOFTEE Nsnps	LOF P	LOF Nsnps	LOF+REVEL P	LOF+REVEL Nsnps	LOF+missense P	LOF+missense Nsnps	Bellenguez Table Number	Min_P
ENSG00000064687	ABCA7	0.0195214	72	0.0121686	81	0.00167043	458	0.00155332	1036	1	0.00155332
ENSG00000030582	GRN	NA	NA	0.00656563	21	0.0895984	73	0.0237172	244	2	0.00656563
ENSG00000154734	ADAMTS1	NA	NA	NA	NA	0.00737836	62	0.0121795	316	1	0.00737836
ENSG00000179526	SHARPIN	0.148821	18	0.107242	20	0.00881633	25	0.0934946	172	2	0.00881633
ENSG00000137845	ADAM10	NA	NA	NA	NA	0.0156775	36	0.0234394	190	1	0.0156775
ENSG00000186868	MAPT	0.262206	19	0.378576	18	0.779234	38	0.017951	275	1	0.017951
ENSG00000140090	SLC24A4	NA	NA	0.652407	14	0.0243944	79	0.0181108	240	1	0.0181108
ENSG00000151694	ADAM17	NA	NA	0.088387	20	0.898092	56	0.0187147	239	2	0.0187147
ENSG00000149187	CELF1	NA	NA	NA	NA	NA	NA	0.026094	94	1	0.026094
ENSG00000108798	ABI3	NA	NA	NA	NA	0.162214	21	0.0327738	132	1	0.0327738
ENSG00000165029	ABCA1	0.035606	27	0.0764133	44	0.191769	390	0.557923	718	2	0.035606
ENSG00000078487	ZCWPW1	0.543686	14	0.0431282	21	0.530324	40	0.597815	205	1	0.0431282
ENSG00000125826	RBCK1	0.334954	17	0.414625	22	0.343577	33	0.0478501	235	2	0.0478501
ENSG00000138600	SPPL2A	NA	NA	0.0481665	12	0.432619	29	0.47891	163	1	0.0481665
ENSG00000167716	WDR81	1	36	0.751143	42	0.0584711	154	0.280672	822	2	0.0584711
ENSG00000106460	TMEM106B	NA	NA	NA	NA	0.070144	20	0.744846	85	2	0.070144
ENSG00000029725	RABEP1	NA	NA	NA	NA	0.0730403	21	0.721313	259	1	0.0730403
ENSG00000146904	EPHA1	0.425209	40	0.329507	47	0.325086	132	0.0735098	445	1	0.0735098
ENSG00000028528	SNX1	NA	NA	1	13	0.201535	43	0.0792746	202	2	0.0792746
ENSG00000161929	SCIMP	NA	NA	NA	NA	NA	NA	0.105807	46	1	0.105807
ENSG00000157368	IL34	NA	NA	NA	NA	NA	NA	0.115075	132	1	0.115075
ENSG00000203710	CR1	0.885081	24	0.902671	31	0.127688	81	0.225119	609	1	0.127688
ENSG00000196549	MME	0.400905	25	0.43242	34	0.144492	151	0.131833	258	2	0.131833
ENSG00000161640	SIGLEC11	0.577723	24	0.535107	33	0.562565	35	0.146908	283	2	0.146908
ENSG00000134243	SORT1	NA	NA	NA	NA	0.19049	35	0.152894	252	2	0.152894
ENSG00000136717	BIN1	NA	NA	NA	NA	0.15568	28	0.892871	210	1	0.15568
ENSG00000100599	RIN3	NA	NA	0.16132	26	0.59695	84	0.242655	423	1	0.16132
ENSG00000138442	WDR12	NA	NA	NA	NA	0.639107	38	0.161391	146	2	0.161391
ENSG00000197943	PLCG2	NA	NA	0.602645	17	0.358392	128	0.179876	556	1	0.179876
ENSG00000109684	CLNK	1	9	0.613708	13	0.763181	28	0.203009	176	1	0.203009
ENSG00000003147	ICA1	NA	NA	NA	NA	1	69	0.205937	200	2	0.205937
ENSG00000134463	ECHDC3	0.213466	9	0.331847	12	0.838896	30	0.803596	92	1	0.213466
ENSG00000066336	SPI1	NA	NA	NA	NA	NA	NA	0.215729	73	1	0.215729
ENSG00000115825	PRKD3	NA	NA	1	22	0.217877	101	0.585653	280	2	0.217877
ENSG00000149927	DOC2A	NA	NA	0.22809	22	0.535016	64	0.611129	181	2	0.22809
ENSG00000142192	APP	0.557891	10	0.51813	11	0.228164	129	0.528721	267	2	0.228164
ENSG00000198087	CD2AP	NA	NA	NA	NA	0.244381	28	0.241497	208	1	0.241497
ENSG00000151150	ANK3	0.517077	23	0.246463	30	0.560745	194	0.709101	1297	2	0.246463
ENSG00000087589	CASS4	NA	NA	0.392257	14	0.290334	27	0.712269	272	1	0.290334
ENSG00000127415	IDUA	0.568485	24	0.416079	30	0.568726	170	0.29265	304	2	0.29265
ENSG00000120885	CLU	NA	NA	NA	NA	NA	NA	0.301043	175	1	0.301043
ENSG00000126856	PRDM7	0.328065	15	0.336211	22	0.420992	23	0.918914	185	2	0.328065
ENSG00000186815	TPCN1	NA	NA	0.807388	14	0.342495	142	1	269	2	0.342495
ENSG00000103241	FOXF1	NA	NA	NA	NA	0.345049	33	0.580734	134	2	0.345049
ENSG00000164733	CTSB	NA	NA	0.345375	18	0.463999	165	0.455802	276	2	0.345375
ENSG00000095585	BLNK	NA	NA	NA	NA	0.3879	16	0.450698	129	2	0.3879
ENSG00000108219	TSPAN14	NA	NA	NA	NA	0.892182	38	0.401476	83	2	0.401476
ENSG00000138613	APH1B	0.403702	7	0.617767	13	0.894797	35	0.508555	119	1	0.403702
ENSG00000159640	ACE	0.406644	50	0.583573	60	0.886153	176	0.557661	599	1	0.406644
ENSG00000120899	PTK2B	0.71149	15	0.903676	19	0.407403	113	0.770021	375	1	0.407403
ENSG00000103510	KAT8	NA	NA	NA	NA	0.408164	49	0.606066	135	1	0.408164
ENSG00000005379	TSPOAP1	NA	NA	0.930696	32	0.410271	54	0.920741	726	1	0.410271
ENSG00000107679	PLEKHA1	0.85288	9	1	19	1	41	0.475034	183	2	0.475034
ENSG00000145901	TNIP1	0.481486	8	0.488302	9	0.588556	16	0.851334	222	2	0.481486
ENSG00000129911	KLF16	NA	NA	NA	NA	NA	NA	0.487355	123	2	0.487355
ENSG00000073921	PICALM	NA	NA	NA	NA	0.520533	37	0.597088	189	1	0.520533
ENSG00000073712	FERMT2	NA	NA	NA	NA	0.810393	63	0.522167	183	1	0.522167
ENSG00000168421	RHOH	NA	NA	NA	NA	0.733363	26	0.53674	51	2	0.53674
ENSG00000127184	COX7C	NA	NA	NA	NA	NA	NA	0.561483	15	2	0.561483
ENSG00000154122	ANKH	NA	NA	NA	NA	0.802664	83	0.581592	129	2	0.581592
ENSG00000002587	HS3ST1	NA	NA	NA	NA	0.596651	46	0.684315	132	1	0.596651
ENSG00000168918	INPP5D	NA	NA	NA	NA	0.758068	103	0.608768	272	1	0.608768
ENSG00000086288	NME8	1	22	1	32	0.900889	38	0.619637	226	1	0.619637
ENSG00000166924	NYAP1	NA	NA	NA	NA	0.744652	18	0.633757	363	1	0.633757
ENSG00000131042	LILRB2	0.661178	18	0.635468	22	0.635468	22	1	286	2	0.635468
ENSG00000071051	NCK2	NA	NA	NA	NA	NA	NA	0.652624	96	2	0.652624
ENSG00000091536	MYO15A	0.780862	106	0.793663	127	0.659941	560	0.655343	1442	2	0.655343
ENSG00000103811	CTSH	0.677716	11	0.786367	19	0.834133	55	0.707102	122	2	0.677716
ENSG00000153814	JAZF1	NA	NA	NA	NA	NA	NA	0.84147	64	2	0.84147
ENSG00000125520	SLC2A4RG	NA	NA	NA	NA	NA	NA	0.875815	201	2	0.875815
ENSG00000146090	RASGEF1C	NA	NA	NA	NA	0.92698	19	1	155	2	0.92698
ENSG00000178573	MAF	NA	NA	NA	NA	1	52	1	168	2	1
ENSG00000249853	HS3ST5	NA	NA	NA	NA	1	31	1	100	2	1
B)
SetID	P.value	N.Marker.All	N.Marker.Test	Category	P.valueNoABCA7	N.Marker.TestNoABCA7
Table1ReplicatedGenes	0.100244	432	432	HiCLOF	0.879218	360
Table1ReplicatedGenes	0.0381495	605	605	LOF	0.744369	524
Table1ReplicatedGenes	0.00223842	2130	2130	REVEL	0.147863	1672
Table1ReplicatedGenes	0.00250721	9651	9651	Missense	0.0497111	8615
C)
SetID	P.value	N.Marker.All	N.Marker.Test	Category
Table2ReplicatedGenes	0.653382	525	525	HiCLOF
Table2ReplicatedGenes	0.606547	726	726	LOF
Table2ReplicatedGenes	0.540678	10620	10620	REVEL
Table2ReplicatedGenes	0.368385	3159	3159	Missense
